# Angiographic Report Generation for the 3^rd^ APTOS’s Competition: Dataset and Baseline Methods

**DOI:** 10.1101/2023.11.26.23299021

**Authors:** Weiyi Zhang, Peranut Chotcomwongse, Xiaolan Chen, Florence H.T. Chung, Fan Song, Xueli Zhang, Mingguang He, Danli Shi, Paisan Ruamviboonsuk

## Abstract

Fundus angiography, including fundus fluorescein angiography (FFA) and indocyanine green angiography (ICGA), are essential examination tools for visualizing lesions and changes in retinal and choroidal vasculature. However, the interpretation of angiography images is labor-intensive and time-consuming. In response to this, we are organizing the third APTOS competition for automated and interpretable angiographic report generation. For this purpose, we have released the first angiographic dataset, which includes over 50,000 images labeled by retinal specialists. This dataset covers 24 conditions and provides detailed descriptions of the type, location, shape, size and pattern of abnormal fluorescence to enhance interpretability and accessibility. Additionally, we have implemented two baseline methods that achieve an overall score of 7.966 and 7.947 using the classification method and language generation method in the test set, respectively. We anticipate that this initiative will expedite the application of artificial intelligence in automatic report generation, thereby reducing the workload of clinicians and benefiting patients on a broader scale.
