## Supplemental Table 1. Multilabel manifestations of fluorescence for "Angiographic Report Generation for the 3^rd^ APTOS’s Competition: Dataset and Baseline Methods"

### Sheet: HyperF_ExtraFovea
words	Freq
no	1834 (50.8%)
superior	270 (7.5%)
diffuse	247 (6.8%)
temporal	216 (6.0%)
nasal	206 (5.7%)
inferior	203 (5.6%)
superior temporal	155 (4.3%)
superior nasal	154 (4.3%)
inferior temporal	111 (3.1%)
inferior nasal	99 (2.7%)
disc	78 (2.2%)
superior to disc	11 (0.3%)
nasal to disc	8 (0.2%)
venular	5 (0.1%)
inferior to disc	4 (0.1%)
temporal to disc	4 (0.1%)
periphery	2 (0.1%)

### Sheet: HyperF_Y
words	Freq
subretinal	2135 (64.7%)
no	775 (23.5%)
intraretinal	362 (11.0%)
preretinal	29 (0.9%)

### Sheet: HypoF_ExtraFovea
words	Freq
no	2692 (81.0%)
inferior	124 (3.7%)
diffuse	115 (3.5%)
superior	98 (2.9%)
temporal	73 (2.2%)
nasal	70 (2.1%)
superior nasal	39 (1.2%)
inferior temporal	33 (1.0%)
superior temporal	31 (0.9%)
inferior nasal	23 (0.7%)
superior to disc	8 (0.2%)
disc	7 (0.2%)
temporal to disc	3 (0.1%)
nasal to disc	3 (0.1%)
inferior to disc	2 (0.1%)
periphery	2 (0.1%)

### Sheet: HypoF_Y
words	Freq
no	2289 (71.4%)
subretinal	724 (22.6%)
intraretinal	150 (4.7%)
preretinal	42 (1.3%)

### Sheet: Vascular abnormality (DR)
words	Freq
no	2995 (92.0%)
microaneurysm	125 (3.8%)
retinal neovascularization elsewhere	35 (1.1%)
tortuous	33 (1.0%)
intraretinal microvascular abnormalities	24 (0.7%)
vessel dilation	11 (0.3%)
macroaneurysm	9 (0.3%)
retinal neovascularization of the disc	5 (0.2%)
telangiectasia	4 (0.1%)
venous beading	3 (0.1%)
collateral vessel	3 (0.1%)
mild tortuous vessel	2 (0.1%)
tortuous dilate	2 (0.1%)
dilated vessel	1 (0.0%)
vasculitis	1 (0.0%)
optociliary shunt	1 (0.0%)

### Sheet: Pattern
words	Freq
no	2505 (69.1%)
polyp	440 (12.1%)
pcv	440 (12.1%)
ink blot	99 (2.7%)
petaloid	65 (1.8%)
smoke stack	27 (0.7%)
panretinal photocoagulation	23 (0.6%)
drusen	19 (0.5%)
light bulb	3 (0.1%)
starry sky	2 (0.1%)
segmental panretinal photocoagulation	1 (0.0%)
branching neovascular network	1 (0.0%)
laser scar	1 (0.0%)
retinal pigment epithelial tear	1 (0.0%)
